# Ecological and molecular drivers of ESBL plasmid dissemination in *Enterobacteriaceae* in Vietnam

**DOI:** 10.64898/2026.05.06.26352499

**Authors:** Phuong Pham, Pham Thi Mong Quynh, Quynh Nguyen, Ha Thanh Tuyen, Nguyen Thi Nguyen To, Le Thi Quynh Nhi, Vu Thuy Duong, Nguyen Phu Huong Lan, Stephen Baker, Guy Thwaites, Maia A. Rabaa, Hao Chung The, Christoph M. Tang, Pham Thanh Duy

**Author notes:** Equal Contribution (Christoph M. Tang, Pham Thanh Duy). Correspondence: Dr. Pham Thanh Duy, Molecular Epidemiology Group, Oxford University Clinical Research Unit, Vietnam. 764 Vo Van Kiet Street, Ho Chi Minh City, Vietnam;.

## Abstract

**Background:** Extended-spectrum beta-lactamase (ESBL)-producing *Enterobacteriaceae* are among the WHO’s highest-priority antibiotic-resistant pathogens. Plasmids are the main drivers of ESBL dissemination, yet their reservoirs and transmission dynamics remain poorly understood in low- and middle-income countries such as Vietnam, where infections caused by ESBL-producing bacteria are prevalent.

**Methods:** Here, we characterised the genetic structure of 68 ESBL-encoding conjugative plasmids isolated from the human gut microbiome (HGM) of healthy Vietnamese children. We further examined the extent of ESBL plasmid transfer between the HGM and human disease-causing *Enterobacteriaceae* pathogens (including *Shigella sonnei*, non-typhoidal *Salmonella*, extraintestinal pathogenic *Escherichia coli* ST131), as well as *E. coli* isolated from animals.

**Results:** The dominant plasmid Inc groups found in cephalosporin-resistant human gut bacteria were IncF, IncB/O/K/Z and IncI1, carrying mainly *bla*_*CTX-M-14*_, *bla*_*CTX-M-15*_, *bla*_*CTX-M-27*_ and *bla*_*CTX-M-55*_. These plasmids from the HGM, rather than from animal *E. coli*, share higher genetic similarity to plasmids in human pathogens, suggesting that human gut is the main reservoir for clinically relevant ESBL plasmids. We also found that widespread ESBL plasmid variants exhibited higher conjugation frequencies, facilitating broader geographical and host dissemination. In contrast, less mobile plasmids persisted mainly through clonal expansion of their bacterial hosts.

**Conclusions:** These findings highlight the central role of the human gut as a reservoir for ESBL plasmids and provide insights into the biological factors contributing to their successful spread among pathogenic *Enterobacteriaceae*. Our work underscores the need for targeted interventions to reduce colonization and transmission of ESBL-producing bacteria within the human gut.
