## Supplementary Table 1 for "Ecological and molecular drivers of ESBL plasmid dissemination in *Enterobacteriaceae* in Vietnam"

### Sheet: Human gut plasmids
Sample ID	Accession number	Year	Location	Projects	Bacterial Host	Host	Study
21838	ERR15491015	2016	Ho Chi Minh City	PRJEB96742	Human gut bacteria	Human	This study
21862	ERR15491017	2016	Ho Chi Minh City	PRJEB96742	Human gut bacteria	Human	This study
22269	ERR15491033	2016	Ho Chi Minh City	PRJEB96742	Human gut bacteria	Human	This study
22644	ERR15491044	2016	Ho Chi Minh City	PRJEB96742	Human gut bacteria	Human	This study
22242	ERR15491032	2016	Ho Chi Minh City	PRJEB96742	Human gut bacteria	Human	This study
21841	ERR15491016	2016	Ho Chi Minh City	PRJEB96742	Human gut bacteria	Human	This study
22879	ERR15491053	2016	Ho Chi Minh City	PRJEB96742	Human gut bacteria	Human	This study
23163	ERR15491071	2016	Ho Chi Minh City	PRJEB96742	Human gut bacteria	Human	This study
23209	ERR15491075	2016	Ho Chi Minh City	PRJEB96742	Human gut bacteria	Human	This study
21874	ERR15491018	2016	Ho Chi Minh City	PRJEB96742	Human gut bacteria	Human	This study
22213	ERR15491031	2016	Ho Chi Minh City	PRJEB96742	Human gut bacteria	Human	This study
21897	ERR15491019	2016	Ho Chi Minh City	PRJEB96742	Human gut bacteria	Human	This study
22574	ERR15491042	2016	Ho Chi Minh City	PRJEB96742	Human gut bacteria	Human	This study
22295	ERR15491034	2016	Ho Chi Minh City	PRJEB96742	Human gut bacteria	Human	This study
21903	ERR15491020	2016	Ho Chi Minh City	PRJEB96742	Human gut bacteria	Human	This study
22308	ERR15491036	2016	Ho Chi Minh City	PRJEB96742	Human gut bacteria	Human	This study
22681	ERR15491045	2016	Ho Chi Minh City	PRJEB96742	Human gut bacteria	Human	This study
21913	ERR15491022	2016	Ho Chi Minh City	PRJEB96742	Human gut bacteria	Human	This study
22306	ERR15491035	2016	Ho Chi Minh City	PRJEB96742	Human gut bacteria	Human	This study
22898	ERR15491056	2016	Ho Chi Minh City	PRJEB96742	Human gut bacteria	Human	This study
23108	ERR15491069	2016	Ho Chi Minh City	PRJEB96742	Human gut bacteria	Human	This study
23183	ERR15491073	2016	Ho Chi Minh City	PRJEB96742	Human gut bacteria	Human	This study
23200	ERR15491074	2016	Ho Chi Minh City	PRJEB96742	Human gut bacteria	Human	This study
23232	ERR15491077	2016	Ho Chi Minh City	PRJEB96742	Human gut bacteria	Human	This study
23236	ERR15491078	2016	Ho Chi Minh City	PRJEB96742	Human gut bacteria	Human	This study
21964	ERR15491025	2016	Ho Chi Minh City	PRJEB96742	Human gut bacteria	Human	This study
22623	ERR15491043	2016	Ho Chi Minh City	PRJEB96742	Human gut bacteria	Human	This study
22690	ERR15491046	2016	Ho Chi Minh City	PRJEB96742	Human gut bacteria	Human	This study
23175	ERR15491072	2016	Ho Chi Minh City	PRJEB96742	Human gut bacteria	Human	This study
22884	ERR15491054	2016	Ho Chi Minh City	PRJEB96742	Human gut bacteria	Human	This study
21958	ERR15491024	2016	Ho Chi Minh City	PRJEB96742	Human gut bacteria	Human	This study
21915	ERR15491023	2016	Ho Chi Minh City	PRJEB96742	Human gut bacteria	Human	This study
22899	ERR15491057	2016	Ho Chi Minh City	PRJEB96742	Human gut bacteria	Human	This study
22723	ERR15491047	2016	Ho Chi Minh City	PRJEB96742	Human gut bacteria	Human	This study
21965	ERR15491026	2016	Ho Chi Minh City	PRJEB96742	Human gut bacteria	Human	This study
22913	ERR15491059	2016	Ho Chi Minh City	PRJEB96742	Human gut bacteria	Human	This study
22724	ERR15491048	2016	Ho Chi Minh City	PRJEB96742	Human gut bacteria	Human	This study
23246	ERR15491082	2016	Ho Chi Minh City	PRJEB96742	Human gut bacteria	Human	This study
22875	ERR15491052	2016	Ho Chi Minh City	PRJEB96742	Human gut bacteria	Human	This study
22353	ERR15491038	2016	Ho Chi Minh City	PRJEB96742	Human gut bacteria	Human	This study
23218	ERR15491076	2016	Ho Chi Minh City	PRJEB96742	Human gut bacteria	Human	This study
22896	ERR15491055	2016	Ho Chi Minh City	PRJEB96742	Human gut bacteria	Human	This study
23123	ERR15491070	2016	Ho Chi Minh City	PRJEB96742	Human gut bacteria	Human	This study
22902	ERR15491058	2016	Ho Chi Minh City	PRJEB96742	Human gut bacteria	Human	This study
23239	ERR15491079	2016	Ho Chi Minh City	PRJEB96742	Human gut bacteria	Human	This study
23242	ERR15491080	2016	Ho Chi Minh City	PRJEB96742	Human gut bacteria	Human	This study
23244	ERR15491081	2016	Ho Chi Minh City	PRJEB96742	Human gut bacteria	Human	This study
21993	ERR15491028	2016	Ho Chi Minh City	PRJEB96742	Human gut bacteria	Human	This study
22338	ERR15491037	2016	Ho Chi Minh City	PRJEB96742	Human gut bacteria	Human	This study
22360	ERR15491039	2016	Ho Chi Minh City	PRJEB96742	Human gut bacteria	Human	This study
22757	ERR15491050	2016	Ho Chi Minh City	PRJEB96742	Human gut bacteria	Human	This study
22931	ERR15491061	2016	Ho Chi Minh City	PRJEB96742	Human gut bacteria	Human	This study
22959	ERR15491063	2016	Ho Chi Minh City	PRJEB96742	Human gut bacteria	Human	This study
22966	ERR15491064	2016	Ho Chi Minh City	PRJEB96742	Human gut bacteria	Human	This study
22934	ERR15491062	2016	Ho Chi Minh City	PRJEB96742	Human gut bacteria	Human	This study
22779	ERR15491051	2016	Ho Chi Minh City	PRJEB96742	Human gut bacteria	Human	This study
21911	ERR15491021	2016	Ho Chi Minh City	PRJEB96742	Human gut bacteria	Human	This study
21980	ERR15491027	2016	Ho Chi Minh City	PRJEB96742	Human gut bacteria	Human	This study
22924	ERR15491060	2016	Ho Chi Minh City	PRJEB96742	Human gut bacteria	Human	This study
22967	ERR15491065	2016	Ho Chi Minh City	PRJEB96742	Human gut bacteria	Human	This study
22000	ERR15491029	2016	Ho Chi Minh City	PRJEB96742	Human gut bacteria	Human	This study
22386	ERR15491041	2016	Ho Chi Minh City	PRJEB96742	Human gut bacteria	Human	This study
22013	ERR15491030	2016	Ho Chi Minh City	PRJEB96742	Human gut bacteria	Human	This study
22754	ERR15491049	2016	Ho Chi Minh City	PRJEB96742	Human gut bacteria	Human	This study
22380	ERR15491040	2016	Ho Chi Minh City	PRJEB96742	Human gut bacteria	Human	This study
22991	ERR15491067	2016	Ho Chi Minh City	PRJEB96742	Human gut bacteria	Human	This study
22993	ERR15491068	2016	Ho Chi Minh City	PRJEB96742	Human gut bacteria	Human	This study
22988	ERR15491066	2016	Ho Chi Minh City	PRJEB96742	Human gut bacteria	Human	This study

### Sheet: NTS
Sample ID	Accession number	Year	Location	Projects	Bacterial Host	Host	Study
01_0592	ERR1764178	2015	Ho Chi Minh City	PRJEB9121	Non-typhoidal Salmonella	Human	https://doi.org/10.1128/JCM.01465-20
02_2115	ERR1821217	2015	Ho Chi Minh City	PRJEB9121	Non-typhoidal Salmonella	Human	https://doi.org/10.1128/JCM.01465-20
03_0436	ERR1788622	2015	Ho Chi Minh City	PRJEB9121	Non-typhoidal Salmonella	Human	https://doi.org/10.1128/JCM.01465-20
02_1919	ERR1821190	2015	Ho Chi Minh City	PRJEB9121	Non-typhoidal Salmonella	Human	https://doi.org/10.1128/JCM.01465-20
02_2137	ERR1821222	2016	Ho Chi Minh City	PRJEB9121	Non-typhoidal Salmonella	Human	https://doi.org/10.1128/JCM.01465-20
01_0012	ERR1764088	2014	Ho Chi Minh City	PRJEB9121	Non-typhoidal Salmonella	Human	https://doi.org/10.1128/JCM.01465-20
01_0048	ERR1764091	2014	Ho Chi Minh City	PRJEB9121	Non-typhoidal Salmonella	Human	https://doi.org/10.1128/JCM.01465-20
01_0067	ERR1764097	2014	Ho Chi Minh City	PRJEB9121	Non-typhoidal Salmonella	Human	https://doi.org/10.1128/JCM.01465-20
01_0119	ERR1764106	2014	Ho Chi Minh City	PRJEB9121	Non-typhoidal Salmonella	Human	https://doi.org/10.1128/JCM.01465-20
01_0254	ERR1764131	2014	Ho Chi Minh City	PRJEB9121	Non-typhoidal Salmonella	Human	https://doi.org/10.1128/JCM.01465-20
01_0273	ERR1764135	2014	Ho Chi Minh City	PRJEB9121	Non-typhoidal Salmonella	Human	https://doi.org/10.1128/JCM.01465-20
01_0280	ERR1764136	2014	Ho Chi Minh City	PRJEB9121	Non-typhoidal Salmonella	Human	https://doi.org/10.1128/JCM.01465-20
01_0287	ERR1764138	2014	Ho Chi Minh City	PRJEB9121	Non-typhoidal Salmonella	Human	https://doi.org/10.1128/JCM.01465-20
01_0534	ERR1764174	2015	Ho Chi Minh City	PRJEB9121	Non-typhoidal Salmonella	Human	https://doi.org/10.1128/JCM.01465-20
01_0655	ERR1764185	2015	Ho Chi Minh City	PRJEB9121	Non-typhoidal Salmonella	Human	https://doi.org/10.1128/JCM.01465-20
01_0742	ERR1764195	2015	Ho Chi Minh City	PRJEB9121	Non-typhoidal Salmonella	Human	https://doi.org/10.1128/JCM.01465-20
01_0753	ERR1764197	2015	Ho Chi Minh City	PRJEB9121	Non-typhoidal Salmonella	Human	https://doi.org/10.1128/JCM.01465-20
01_0835	ERR1764212	2015	Ho Chi Minh City	PRJEB9121	Non-typhoidal Salmonella	Human	https://doi.org/10.1128/JCM.01465-20
01_0934	ERR1764231	2016	Ho Chi Minh City	PRJEB9121	Non-typhoidal Salmonella	Human	https://doi.org/10.1128/JCM.01465-20
02_0005	ERR1764239	2014	Ho Chi Minh City	PRJEB9121	Non-typhoidal Salmonella	Human	https://doi.org/10.1128/JCM.01465-20
02_0030	ERR1764286	2015	Ho Chi Minh City	PRJEB9121	Non-typhoidal Salmonella	Human	https://doi.org/10.1128/JCM.01465-20
02_0069	ERR1821214	2015	Ho Chi Minh City	PRJEB9121	Non-typhoidal Salmonella	Human	https://doi.org/10.1128/JCM.01465-20
02_1006	ERR1764237	2014	Ho Chi Minh City	PRJEB9121	Non-typhoidal Salmonella	Human	https://doi.org/10.1128/JCM.01465-20
02_1023	ERR1764242	2014	Ho Chi Minh City	PRJEB9121	Non-typhoidal Salmonella	Human	https://doi.org/10.1128/JCM.01465-20
02_1071	ERR1764256	2014	Ho Chi Minh City	PRJEB9121	Non-typhoidal Salmonella	Human	https://doi.org/10.1128/JCM.01465-20
02_1089	ERR1788689	2014	Ho Chi Minh City	PRJEB9121	Non-typhoidal Salmonella	Human	https://doi.org/10.1128/JCM.01465-20
02_1489	ERR1764298	2015	Ho Chi Minh City	PRJEB9121	Non-typhoidal Salmonella	Human	https://doi.org/10.1128/JCM.01465-20
02_1510	ERR1764294	2015	Ho Chi Minh City	PRJEB9121	Non-typhoidal Salmonella	Human	https://doi.org/10.1128/JCM.01465-20
02_1687	ERR1764331	2015	Ho Chi Minh City	PRJEB9121	Non-typhoidal Salmonella	Human	https://doi.org/10.1128/JCM.01465-20
02_1688	ERR1764332	2015	Ho Chi Minh City	PRJEB9121	Non-typhoidal Salmonella	Human	https://doi.org/10.1128/JCM.01465-20
02_1796	ERR1764341	2015	Ho Chi Minh City	PRJEB9121	Non-typhoidal Salmonella	Human	https://doi.org/10.1128/JCM.01465-20
02_2011	ERR1821201	2015	Ho Chi Minh City	PRJEB9121	Non-typhoidal Salmonella	Human	https://doi.org/10.1128/JCM.01465-20
02_2117	ERR1821218	2015	Ho Chi Minh City	PRJEB9121	Non-typhoidal Salmonella	Human	https://doi.org/10.1128/JCM.01465-20
03_0029	ERR1821237	2014	Ho Chi Minh City	PRJEB9121	Non-typhoidal Salmonella	Human	https://doi.org/10.1128/JCM.01465-20
03_0121	ERR1821248	2014	Ho Chi Minh City	PRJEB9121	Non-typhoidal Salmonella	Human	https://doi.org/10.1128/JCM.01465-20
03_0242	ERR1821259	2015	Ho Chi Minh City	PRJEB9121	Non-typhoidal Salmonella	Human	https://doi.org/10.1128/JCM.01465-20
03_0292	ERR1821265	2015	Ho Chi Minh City	PRJEB9121	Non-typhoidal Salmonella	Human	https://doi.org/10.1128/JCM.01465-20
03_0443	ERR1788624	2015	Ho Chi Minh City	PRJEB9121	Non-typhoidal Salmonella	Human	https://doi.org/10.1128/JCM.01465-20
03_0770	ERR1788659	2015	Ho Chi Minh City	PRJEB9121	Non-typhoidal Salmonella	Human	https://doi.org/10.1128/JCM.01465-20
02_1592	ERR1764313	2015	Ho Chi Minh City	PRJEB9121	Non-typhoidal Salmonella	Human	https://doi.org/10.1128/JCM.01465-20
02_2134	ERR1821221	2016	Ho Chi Minh City	PRJEB9121	Non-typhoidal Salmonella	Human	https://doi.org/10.1128/JCM.01465-20
01_0235	ERR1764129	2014	Ho Chi Minh City	PRJEB9121	Non-typhoidal Salmonella	Human	https://doi.org/10.1128/JCM.01465-20
02_1623	ERR1764320	2015	Ho Chi Minh City	PRJEB9121	Non-typhoidal Salmonella	Human	https://doi.org/10.1128/JCM.01465-20
03_0558	ERR1788636	2015	Ho Chi Minh City	PRJEB9121	Non-typhoidal Salmonella	Human	https://doi.org/10.1128/JCM.01465-20
01_0304	ERR1764142	2014	Ho Chi Minh City	PRJEB9121	Non-typhoidal Salmonella	Human	https://doi.org/10.1128/JCM.01465-20
01_0055	ERR1764093	2014	Ho Chi Minh City	PRJEB9121	Non-typhoidal Salmonella	Human	https://doi.org/10.1128/JCM.01465-20
01_0412	ERR1764146	2015	Ho Chi Minh City	PRJEB9121	Non-typhoidal Salmonella	Human	https://doi.org/10.1128/JCM.01465-20
01_0480	ERR1764159	2015	Ho Chi Minh City	PRJEB9121	Non-typhoidal Salmonella	Human	https://doi.org/10.1128/JCM.01465-20
01_0527	ERR1764172	2015	Ho Chi Minh City	PRJEB9121	Non-typhoidal Salmonella	Human	https://doi.org/10.1128/JCM.01465-20
01_0757	ERR1764199	2015	Ho Chi Minh City	PRJEB9121	Non-typhoidal Salmonella	Human	https://doi.org/10.1128/JCM.01465-20
02_0049	ERR1764337	2015	Ho Chi Minh City	PRJEB9121	Non-typhoidal Salmonella	Human	https://doi.org/10.1128/JCM.01465-20
02_1918	ERR1821189	2015	Ho Chi Minh City	PRJEB9121	Non-typhoidal Salmonella	Human	https://doi.org/10.1128/JCM.01465-20
03_0229	ERR1821258	2015	Ho Chi Minh City	PRJEB9121	Non-typhoidal Salmonella	Human	https://doi.org/10.1128/JCM.01465-20
03_0886	ERR1788670	2016	Ho Chi Minh City	PRJEB9121	Non-typhoidal Salmonella	Human	https://doi.org/10.1128/JCM.01465-20
02_1676	ERR1764329	2015	Ho Chi Minh City	PRJEB9121	Non-typhoidal Salmonella	Human	https://doi.org/10.1128/JCM.01465-20
02_1800	ERR1764342	2015	Ho Chi Minh City	PRJEB9121	Non-typhoidal Salmonella	Human	https://doi.org/10.1128/JCM.01465-20
02_1858	ERR1764348	2015	Ho Chi Minh City	PRJEB9121	Non-typhoidal Salmonella	Human	https://doi.org/10.1128/JCM.01465-20
03_0823	ERR1788664	2016	Ho Chi Minh City	PRJEB9121	Non-typhoidal Salmonella	Human	https://doi.org/10.1128/JCM.01465-20

### Sheet: ExPEC ST131
Sample ID	Accession number	Year	Location	Projects	Bacterial Host	Host	Study
050913_24509	ERR1822257	2013	Ho Chi Minh City	PRJEB15430	ExPEC ST131	Human	Lan N.P.H, 2018
040111_32241	ERR1822263	2011	Ho Chi Minh City	PRJEB15430	ExPEC ST131	Human	Lan N.P.H, 2018
050210_38304	ERR1822264	2010	Ho Chi Minh City	PRJEB15430	ExPEC ST131	Human	Lan N.P.H, 2018
051110_22963	ERR1822265	2010	Ho Chi Minh City	PRJEB15430	ExPEC ST131	Human	Lan N.P.H, 2018
060710_38667	ERR1822266	2010	Ho Chi Minh City	PRJEB15430	ExPEC ST131	Human	Lan N.P.H, 2018
051212_23101	ERR1822280	2012	Ho Chi Minh City	PRJEB15430	ExPEC ST131	Human	Lan N.P.H, 2018
071012_16492	ERR1822282	2012	Ho Chi Minh City	PRJEB15430	ExPEC ST131	Human	Lan N.P.H, 2018
020512_26756	ERR1822284	2012	Ho Chi Minh City	PRJEB15430	ExPEC ST131	Human	Lan N.P.H, 2018
030712_65200	ERR1822285	2012	Ho Chi Minh City	PRJEB15430	ExPEC ST131	Human	Lan N.P.H, 2018
060112_16270	ERR1822296	2012	Ho Chi Minh City	PRJEB15430	ExPEC ST131	Human	Lan N.P.H, 2018
060813_39004	ERR1822297	2013	Ho Chi Minh City	PRJEB15430	ExPEC ST131	Human	Lan N.P.H, 2018
041010_14650	ERR1822302	2010	Ho Chi Minh City	PRJEB15430	ExPEC ST131	Human	Lan N.P.H, 2018
011013_25877	ERR1822306	2013	Ho Chi Minh City	PRJEB15430	ExPEC ST131	Human	Lan N.P.H, 2018
030912_27734	ERR1822308	2012	Ho Chi Minh City	PRJEB15430	ExPEC ST131	Human	Lan N.P.H, 2018
060113_29765	ERR1822311	2013	Ho Chi Minh City	PRJEB15430	ExPEC ST131	Human	Lan N.P.H, 2018
061110_28130	ERR1822320	2010	Ho Chi Minh City	PRJEB15430	ExPEC ST131	Human	Lan N.P.H, 2018
030913_60478	ERR1822324	2013	Ho Chi Minh City	PRJEB15430	ExPEC ST131	Human	Lan N.P.H, 2018
020112_16057	ERR1822330	2012	Ho Chi Minh City	PRJEB15430	ExPEC ST131	Human	Lan N.P.H, 2018
041213_28684	ERR1822333	2013	Ho Chi Minh City	PRJEB15430	ExPEC ST131	Human	Lan N.P.H, 2018
070211_17208	ERR1822336	2011	Ho Chi Minh City	PRJEB15430	ExPEC ST131	Human	Lan N.P.H, 2018
070212_16155	ERR1822344	2012	Ho Chi Minh City	PRJEB15430	ExPEC ST131	Human	Lan N.P.H, 2018
080810_17020	ERR1822369	2010	Ho Chi Minh City	PRJEB15430	ExPEC ST131	Human	Lan N.P.H, 2018
110610_17919	ERR1822372	2010	Ho Chi Minh City	PRJEB15430	ExPEC ST131	Human	Lan N.P.H, 2018
130912_22825	ERR1822375	2012	Ho Chi Minh City	PRJEB15430	ExPEC ST131	Human	Lan N.P.H, 2018
130112_38372	ERR1822382	2012	Ho Chi Minh City	PRJEB15430	ExPEC ST131	Human	Lan N.P.H, 2018
101211_38912	ERR1822395	2011	Ho Chi Minh City	PRJEB15430	ExPEC ST131	Human	Lan N.P.H, 2018
130712_60834	ERR1822403	2012	Ho Chi Minh City	PRJEB15430	ExPEC ST131	Human	Lan N.P.H, 2018
100111_28944	ERR1822409	2011	Ho Chi Minh City	PRJEB15430	ExPEC ST131	Human	Lan N.P.H, 2018
111210_15437	ERR1822419	2010	Ho Chi Minh City	PRJEB15430	ExPEC ST131	Human	Lan N.P.H, 2018
090611_28541	ERR1822432	2011	Ho Chi Minh City	PRJEB15430	ExPEC ST131	Human	Lan N.P.H, 2018
130611_14674	ERR1822437	2011	Ho Chi Minh City	PRJEB15430	ExPEC ST131	Human	Lan N.P.H, 2018
141113_24428	ERR1822439	2013	Ho Chi Minh City	PRJEB15430	ExPEC ST131	Human	Lan N.P.H, 2018
181013_79856	ERR1822443	2013	Ho Chi Minh City	PRJEB15430	ExPEC ST131	Human	Lan N.P.H, 2018
210413_25416	ERR1822445	2013	Ho Chi Minh City	PRJEB15430	ExPEC ST131	Human	Lan N.P.H, 2018
150311_59427	ERR1822447	2011	Ho Chi Minh City	PRJEB15430	ExPEC ST131	Human	Lan N.P.H, 2018
181110_23652	ERR1822451	2010	Ho Chi Minh City	PRJEB15430	ExPEC ST131	Human	Lan N.P.H, 2018
160312_34208	ERR1822456	2012	Ho Chi Minh City	PRJEB15430	ExPEC ST131	Human	Lan N.P.H, 2018
220912_38772	ERR1822462	2012	Ho Chi Minh City	PRJEB15430	ExPEC ST131	Human	Lan N.P.H, 2018
150513_29362	ERR1822463	2013	Ho Chi Minh City	PRJEB15430	ExPEC ST131	Human	Lan N.P.H, 2018
221011_26541	ERR1822470	2011	Ho Chi Minh City	PRJEB15430	ExPEC ST131	Human	Lan N.P.H, 2018
180413_63230	ERR1822474	2013	Ho Chi Minh City	PRJEB15430	ExPEC ST131	Human	Lan N.P.H, 2018
211112_16469	ERR1822477	2012	Ho Chi Minh City	PRJEB15430	ExPEC ST131	Human	Lan N.P.H, 2018
221112_36416	ERR1822478	2012	Ho Chi Minh City	PRJEB15430	ExPEC ST131	Human	Lan N.P.H, 2018
170310_41641	ERR1822481	2010	Ho Chi Minh City	PRJEB15430	ExPEC ST131	Human	Lan N.P.H, 2018
150910_16545	ERR1822487	2010	Ho Chi Minh City	PRJEB15430	ExPEC ST131	Human	Lan N.P.H, 2018
220210_24375	ERR1822493	2010	Ho Chi Minh City	PRJEB15430	ExPEC ST131	Human	Lan N.P.H, 2018
220212_40931	ERR1822501	2012	Ho Chi Minh City	PRJEB15430	ExPEC ST131	Human	Lan N.P.H, 2018
210410_27216	ERR1822524	2010	Ho Chi Minh City	PRJEB15430	ExPEC ST131	Human	Lan N.P.H, 2018
210412_18156	ERR1822532	2012	Ho Chi Minh City	PRJEB15430	ExPEC ST131	Human	Lan N.P.H, 2018
220313_15086	ERR1822533	2013	Ho Chi Minh City	PRJEB15430	ExPEC ST131	Human	Lan N.P.H, 2018
241113_20386	ERR1822544	2013	Ho Chi Minh City	PRJEB15430	ExPEC ST131	Human	Lan N.P.H, 2018
251213_38390	ERR1822553	2013	Ho Chi Minh City	PRJEB15430	ExPEC ST131	Human	Lan N.P.H, 2018
280610_38514	ERR1822571	2010	Ho Chi Minh City	PRJEB15430	ExPEC ST131	Human	Lan N.P.H, 2018
240613_41098	ERR1822575	2013	Ho Chi Minh City	PRJEB15430	ExPEC ST131	Human	Lan N.P.H, 2018
270312_34295	ERR1822578	2012	Ho Chi Minh City	PRJEB15430	ExPEC ST131	Human	Lan N.P.H, 2018
270813_39888	ERR1822593	2013	Ho Chi Minh City	PRJEB15430	ExPEC ST131	Human	Lan N.P.H, 2018
281212_24521	ERR1822594	2013	Ho Chi Minh City	PRJEB15430	ExPEC ST131	Human	Lan N.P.H, 2018
291111_65777	ERR1822595	2011	Ho Chi Minh City	PRJEB15430	ExPEC ST131	Human	Lan N.P.H, 2018
301111_29656	ERR1822596	2011	Ho Chi Minh City	PRJEB15430	ExPEC ST131	Human	Lan N.P.H, 2018
250413_14080	ERR1822599	2013	Ho Chi Minh City	PRJEB15430	ExPEC ST131	Human	Lan N.P.H, 2018
240910_17728	ERR1822606	2010	Ho Chi Minh City	PRJEB15430	ExPEC ST131	Human	Lan N.P.H, 2018
261012_30160	ERR1822616	2012	Ho Chi Minh City	PRJEB15430	ExPEC ST131	Human	Lan N.P.H, 2018
261211_23317	ERR1822624	2011	Ho Chi Minh City	PRJEB15430	ExPEC ST131	Human	Lan N.P.H, 2018
300511_25855	ERR1822627	2011	Ho Chi Minh City	PRJEB15430	ExPEC ST131	Human	Lan N.P.H, 2018
240614_34059	ERR1852604	2014	Ho Chi Minh City	PRJEB15430	ExPEC ST131	Human	Lan N.P.H, 2018
090114_27233	ERR1852608	2014	Ho Chi Minh City	PRJEB15430	ExPEC ST131	Human	Lan N.P.H, 2018
090514_15608	ERR1852619	2014	Ho Chi Minh City	PRJEB15430	ExPEC ST131	Human	Lan N.P.H, 2018
080414_29092	ERR1852634	2014	Ho Chi Minh City	PRJEB15430	ExPEC ST131	Human	Lan N.P.H, 2018
110514_25928	ERR1852635	2014	Ho Chi Minh City	PRJEB15430	ExPEC ST131	Human	Lan N.P.H, 2018
300614_24541	ERR1852636	2014	Ho Chi Minh City	PRJEB15430	ExPEC ST131	Human	Lan N.P.H, 2018
080414_62581	ERR1852642	2014	Ho Chi Minh City	PRJEB15430	ExPEC ST131	Human	Lan N.P.H, 2018
311013_62583	ERR1852647	2013	Ho Chi Minh City	PRJEB15430	ExPEC ST131	Human	Lan N.P.H, 2018
150314_36751	ERR1852657	2014	Ho Chi Minh City	PRJEB15430	ExPEC ST131	Human	Lan N.P.H, 2018
070914_62168	ERR1852669	2014	Ho Chi Minh City	PRJEB15430	ExPEC ST131	Human	Lan N.P.H, 2018
180614_65040	ERR1852675	2014	Ho Chi Minh City	PRJEB15430	ExPEC ST131	Human	Lan N.P.H, 2018
120714_63181	ERR1852676	2014	Ho Chi Minh City	PRJEB15430	ExPEC ST131	Human	Lan N.P.H, 2018
291014_38556	ERR1852678	2014	Ho Chi Minh City	PRJEB15430	ExPEC ST131	Human	Lan N.P.H, 2018
070114_64030	ERR1852679	2014	Ho Chi Minh City	PRJEB15430	ExPEC ST131	Human	Lan N.P.H, 2018
200214_38821	ERR1852680	2014	Ho Chi Minh City	PRJEB15430	ExPEC ST131	Human	Lan N.P.H, 2018
051114_27523	ERR1852686	2014	Ho Chi Minh City	PRJEB15430	ExPEC ST131	Human	Lan N.P.H, 2018
011214_29828	ERR1852687	2014	Ho Chi Minh City	PRJEB15430	ExPEC ST131	Human	Lan N.P.H, 2018
081114_63951	ERR1852691	2014	Ho Chi Minh City	PRJEB15430	ExPEC ST131	Human	Lan N.P.H, 2018
091114_27828	ERR1852695	2014	Ho Chi Minh City	PRJEB15430	ExPEC ST131	Human	Lan N.P.H, 2018
141214_18149	ERR1852696	2014	Ho Chi Minh City	PRJEB15430	ExPEC ST131	Human	Lan N.P.H, 2018
191214_23791	ERR1852700	2014	Ho Chi Minh City	PRJEB15430	ExPEC ST131	Human	Lan N.P.H, 2018
281114_38331	ERR1852711	2014	Ho Chi Minh City	PRJEB15430	ExPEC ST131	Human	Lan N.P.H, 2018

### Sheet: Shigella sonnei
Sample	ERR accession	Year	Location	Projects	Bacterial Host	Host	Study
01_0033	ERR3094101	2014	Ho Chi Minh City	PRJEB30967	Shigella sonnei	Human	https://doi.org/10.1038/s41564-019-0645-9
01_0062	ERR3094102	2014	Ho Chi Minh City	PRJEB30967	Shigella sonnei	Human	https://doi.org/10.1038/s41564-019-0645-9
01_0123	ERR3094104	2014	Ho Chi Minh City	PRJEB30967	Shigella sonnei	Human	https://doi.org/10.1038/s41564-019-0645-9
01_0213	ERR3094107	2014	Ho Chi Minh City	PRJEB30967	Shigella sonnei	Human	https://doi.org/10.1038/s41564-019-0645-9
01_0247	ERR3094108	2014	Ho Chi Minh City	PRJEB30967	Shigella sonnei	Human	https://doi.org/10.1038/s41564-019-0645-9
01_0342	ERR3094110	2014	Ho Chi Minh City	PRJEB30967	Shigella sonnei	Human	https://doi.org/10.1038/s41564-019-0645-9
01_0513	ERR3094111	2015	Ho Chi Minh City	PRJEB30967	Shigella sonnei	Human	https://doi.org/10.1038/s41564-019-0645-9
01_0520	ERR3094112	2015	Ho Chi Minh City	PRJEB30967	Shigella sonnei	Human	https://doi.org/10.1038/s41564-019-0645-9
01_0643	ERR3094113	2015	Ho Chi Minh City	PRJEB30967	Shigella sonnei	Human	https://doi.org/10.1038/s41564-019-0645-9
01_0839	ERR3094114	2015	Ho Chi Minh City	PRJEB30967	Shigella sonnei	Human	https://doi.org/10.1038/s41564-019-0645-9
01_0932	ERR3094115	2016	Ho Chi Minh City	PRJEB30967	Shigella sonnei	Human	https://doi.org/10.1038/s41564-019-0645-9
01_0940	ERR3094116	2016	Ho Chi Minh City	PRJEB30967	Shigella sonnei	Human	https://doi.org/10.1038/s41564-019-0645-9
01_0953	ERR3094117	2016	Ho Chi Minh City	PRJEB30967	Shigella sonnei	Human	https://doi.org/10.1038/s41564-019-0645-9
01_0975	ERR3094118	2016	Ho Chi Minh City	PRJEB30967	Shigella sonnei	Human	https://doi.org/10.1038/s41564-019-0645-9
01_1006	ERR3094119	2016	Ho Chi Minh City	PRJEB30967	Shigella sonnei	Human	https://doi.org/10.1038/s41564-019-0645-9
01_1008	ERR3094120	2016	Ho Chi Minh City	PRJEB30967	Shigella sonnei	Human	https://doi.org/10.1038/s41564-019-0645-9
01_1077	ERR3094122	2016	Ho Chi Minh City	PRJEB30967	Shigella sonnei	Human	https://doi.org/10.1038/s41564-019-0645-9
02_1078	ERR3094127	2014	Ho Chi Minh City	PRJEB30967	Shigella sonnei	Human	https://doi.org/10.1038/s41564-019-0645-9
02_1090	ERR3094128	2014	Ho Chi Minh City	PRJEB30967	Shigella sonnei	Human	https://doi.org/10.1038/s41564-019-0645-9
02_1120	ERR3094129	2014	Ho Chi Minh City	PRJEB30967	Shigella sonnei	Human	https://doi.org/10.1038/s41564-019-0645-9
02_1137	ERR3094130	2014	Ho Chi Minh City	PRJEB30967	Shigella sonnei	Human	https://doi.org/10.1038/s41564-019-0645-9
02_1168	ERR3094132	2014	Ho Chi Minh City	PRJEB30967	Shigella sonnei	Human	https://doi.org/10.1038/s41564-019-0645-9
02_1181	ERR3094133	2014	Ho Chi Minh City	PRJEB30967	Shigella sonnei	Human	https://doi.org/10.1038/s41564-019-0645-9
02_1377	ERR3094136	2015	Ho Chi Minh City	PRJEB30967	Shigella sonnei	Human	https://doi.org/10.1038/s41564-019-0645-9
02_1427	ERR3094137	2015	Ho Chi Minh City	PRJEB30967	Shigella sonnei	Human	https://doi.org/10.1038/s41564-019-0645-9
02_1936	ERR3094138	2015	Ho Chi Minh City	PRJEB30967	Shigella sonnei	Human	https://doi.org/10.1038/s41564-019-0645-9
02_2007	ERR3094140	2015	Ho Chi Minh City	PRJEB30967	Shigella sonnei	Human	https://doi.org/10.1038/s41564-019-0645-9
02_2138	ERR3094142	2016	Ho Chi Minh City	PRJEB30967	Shigella sonnei	Human	https://doi.org/10.1038/s41564-019-0645-9
02_2142	ERR3094143	2016	Ho Chi Minh City	PRJEB30967	Shigella sonnei	Human	https://doi.org/10.1038/s41564-019-0645-9
03_0044	ERR3094145	2014	Ho Chi Minh City	PRJEB30967	Shigella sonnei	Human	https://doi.org/10.1038/s41564-019-0645-9
03_0138	ERR3094149	2014	Ho Chi Minh City	PRJEB30967	Shigella sonnei	Human	https://doi.org/10.1038/s41564-019-0645-9
03_0194	ERR3094152	2015	Ho Chi Minh City	PRJEB30967	Shigella sonnei	Human	https://doi.org/10.1038/s41564-019-0645-9
03_0217	ERR3094153	2015	Ho Chi Minh City	PRJEB30967	Shigella sonnei	Human	https://doi.org/10.1038/s41564-019-0645-9
03_0261	ERR3094154	2015	Ho Chi Minh City	PRJEB30967	Shigella sonnei	Human	https://doi.org/10.1038/s41564-019-0645-9
03_0268	ERR3094155	2015	Ho Chi Minh City	PRJEB30967	Shigella sonnei	Human	https://doi.org/10.1038/s41564-019-0645-9
03_0333	ERR3094158	2015	Ho Chi Minh City	PRJEB30967	Shigella sonnei	Human	https://doi.org/10.1038/s41564-019-0645-9
03_0344	ERR3094159	2015	Ho Chi Minh City	PRJEB30967	Shigella sonnei	Human	https://doi.org/10.1038/s41564-019-0645-9
03_0409	ERR3094160	2015	Ho Chi Minh City	PRJEB30967	Shigella sonnei	Human	https://doi.org/10.1038/s41564-019-0645-9
03_0463	ERR3094164	2015	Ho Chi Minh City	PRJEB30967	Shigella sonnei	Human	https://doi.org/10.1038/s41564-019-0645-9
03_0514	ERR3094167	2015	Ho Chi Minh City	PRJEB30967	Shigella sonnei	Human	https://doi.org/10.1038/s41564-019-0645-9
03_0533	ERR3094168	2015	Ho Chi Minh City	PRJEB30967	Shigella sonnei	Human	https://doi.org/10.1038/s41564-019-0645-9
03_0573	ERR3094169	2015	Ho Chi Minh City	PRJEB30967	Shigella sonnei	Human	https://doi.org/10.1038/s41564-019-0645-9
03_0594	ERR3094170	2015	Ho Chi Minh City	PRJEB30967	Shigella sonnei	Human	https://doi.org/10.1038/s41564-019-0645-9
03_0780	ERR3094172	2015	Ho Chi Minh City	PRJEB30967	Shigella sonnei	Human	https://doi.org/10.1038/s41564-019-0645-9
03_0871	ERR3094174	2016	Ho Chi Minh City	PRJEB30967	Shigella sonnei	Human	https://doi.org/10.1038/s41564-019-0645-9
03_0953	ERR3094176	2016	Ho Chi Minh City	PRJEB30967	Shigella sonnei	Human	https://doi.org/10.1038/s41564-019-0645-9
03_0977	ERR3094178	2016	Ho Chi Minh City	PRJEB30967	Shigella sonnei	Human	https://doi.org/10.1038/s41564-019-0645-9

### Sheet: Pig E. coli
Sample ID	Accession number	Year	Location	Projects	Bacterial Host	Host	Study
Ec1p	ERR4095028	2018	Bac Ninh	PRJEB37980	Escherichia coli	Pig	https://doi.org/10.3389/fmicb.2021.629139
Ec3p	ERR4095029	2018	Bac Ninh	PRJEB37980	Escherichia coli	Pig	https://doi.org/10.3389/fmicb.2021.629139
Ec6p	ERR4095030	2018	Bac Ninh	PRJEB37980	Escherichia coli	Pig	https://doi.org/10.3389/fmicb.2021.629139
Ec7p	ERR4095031	2018	Bac Ninh	PRJEB37980	Escherichia coli	Pig	https://doi.org/10.3389/fmicb.2021.629139
Ec9p	ERR4095032	2018	Bac Ninh	PRJEB37980	Escherichia coli	Pig	https://doi.org/10.3389/fmicb.2021.629139
Ec21p	ERR4095033	2018	Bac Ninh	PRJEB37980	Escherichia coli	Pig	https://doi.org/10.3389/fmicb.2021.629139
Ec53p	ERR4095034	2018	Bac Ninh	PRJEB37980	Escherichia coli	Pig	https://doi.org/10.3389/fmicb.2021.629139
Ec57p	ERR4095035	2018	Bac Ninh	PRJEB37980	Escherichia coli	Pig	https://doi.org/10.3389/fmicb.2021.629139
Ec60p	ERR4095036	2018	Bac Ninh	PRJEB37980	Escherichia coli	Pig	https://doi.org/10.3389/fmicb.2021.629139
Ec63p	ERR4095037	2018	Bac Ninh	PRJEB37980	Escherichia coli	Pig	https://doi.org/10.3389/fmicb.2021.629139
Ec67p	ERR4095038	2018	Bac Ninh	PRJEB37980	Escherichia coli	Pig	https://doi.org/10.3389/fmicb.2021.629139
Ec80p	ERR4095039	2018	Bac Ninh	PRJEB37980	Escherichia coli	Pig	https://doi.org/10.3389/fmicb.2021.629139
Ec81p	ERR4095040	2018	Bac Ninh	PRJEB37980	Escherichia coli	Pig	https://doi.org/10.3389/fmicb.2021.629139
Ec83p	ERR4095041	2018	Bac Ninh	PRJEB37980	Escherichia coli	Pig	https://doi.org/10.3389/fmicb.2021.629139
Ec166p	ERR4095046	2018	Bac Ninh	PRJEB37980	Escherichia coli	Pig	https://doi.org/10.3389/fmicb.2021.629139
Ec123p	ERR4095047	2018	Bac Ninh	PRJEB37980	Escherichia coli	Pig	https://doi.org/10.3389/fmicb.2021.629139
Ec129p	ERR4095048	2018	Bac Ninh	PRJEB37980	Escherichia coli	Pig	https://doi.org/10.3389/fmicb.2021.629139
Ec130p	ERR4095049	2018	Bac Ninh	PRJEB37980	Escherichia coli	Pig	https://doi.org/10.3389/fmicb.2021.629139
Ec131p	ERR4095050	2018	Bac Ninh	PRJEB37980	Escherichia coli	Pig	https://doi.org/10.3389/fmicb.2021.629139
Ec155p	ERR4095051	2018	Bac Ninh	PRJEB37980	Escherichia coli	Pig	https://doi.org/10.3389/fmicb.2021.629139
Ec162p	ERR4095052	2018	Bac Ninh	PRJEB37980	Escherichia coli	Pig	https://doi.org/10.3389/fmicb.2021.629139
Ec166p	ERR4095053	2018	Bac Ninh	PRJEB37980	Escherichia coli	Pig	https://doi.org/10.3389/fmicb.2021.629139
Ec168p	ERR4095054	2018	Bac Ninh	PRJEB37980	Escherichia coli	Pig	https://doi.org/10.3389/fmicb.2021.629139
Ec274p	ERR4095066	2018	Bac Ninh	PRJEB37980	Escherichia coli	Pig	https://doi.org/10.3389/fmicb.2021.629139
Ec278p	ERR4095067	2018	Bac Ninh	PRJEB37980	Escherichia coli	Pig	https://doi.org/10.3389/fmicb.2021.629139
Ec283p	ERR4095068	2018	Bac Ninh	PRJEB37980	Escherichia coli	Pig	https://doi.org/10.3389/fmicb.2021.629139
Ec292p	ERR4095069	2018	Bac Ninh	PRJEB37980	Escherichia coli	Pig	https://doi.org/10.3389/fmicb.2021.629139
Ec297p	ERR4095070	2018	Bac Ninh	PRJEB37980	Escherichia coli	Pig	https://doi.org/10.3389/fmicb.2021.629139
Ec309p	ERR4095071	2018	Bac Ninh	PRJEB37980	Escherichia coli	Pig	https://doi.org/10.3389/fmicb.2021.629139
Ec314p	ERR4095072	2018	Bac Ninh	PRJEB37980	Escherichia coli	Pig	https://doi.org/10.3389/fmicb.2021.629139
Ec361p	ERR4095075	2018	Bac Ninh	PRJEB37980	Escherichia coli	Pig	https://doi.org/10.3389/fmicb.2021.629139
Ec381p	ERR4095076	2018	Bac Ninh	PRJEB37980	Escherichia coli	Pig	https://doi.org/10.3389/fmicb.2021.629139
Ec388p	ERR4095077	2018	Bac Ninh	PRJEB37980	Escherichia coli	Pig	https://doi.org/10.3389/fmicb.2021.629139
Ec416p	ERR4095081	2018	Bac Ninh	PRJEB37980	Escherichia coli	Pig	https://doi.org/10.3389/fmicb.2021.629139
Ec426p	ERR4095082	2018	Bac Ninh	PRJEB37980	Escherichia coli	Pig	https://doi.org/10.3389/fmicb.2021.629139
Ec431p	ERR4095083	2018	Bac Ninh	PRJEB37980	Escherichia coli	Pig	https://doi.org/10.3389/fmicb.2021.629139
Ec434p	ERR4095084	2018	Bac Ninh	PRJEB37980	Escherichia coli	Pig	https://doi.org/10.3389/fmicb.2021.629139
Ec442p	ERR4095085	2018	Bac Ninh	PRJEB37980	Escherichia coli	Pig	https://doi.org/10.3389/fmicb.2021.629139
Ec447p	ERR4095086	2018	Bac Ninh	PRJEB37980	Escherichia coli	Pig	https://doi.org/10.3389/fmicb.2021.629139
Ec452p	ERR4095087	2018	Bac Ninh	PRJEB37980	Escherichia coli	Pig	https://doi.org/10.3389/fmicb.2021.629139
Ec457p	ERR4095088	2018	Bac Ninh	PRJEB37980	Escherichia coli	Pig	https://doi.org/10.3389/fmicb.2021.629139
Ec467p	ERR4095089	2018	Bac Ninh	PRJEB37980	Escherichia coli	Pig	https://doi.org/10.3389/fmicb.2021.629139
Ec472p	ERR4095090	2018	Bac Ninh	PRJEB37980	Escherichia coli	Pig	https://doi.org/10.3389/fmicb.2021.629139
E18	SRR11392771		Hung Yen	PRJNA614455	Escherichia coli	Pig	https://doi.org/10.1016/j.cmi.2021.01.006
E84	SRR11392781		Hanoi	PRJNA614455	Escherichia coli	Slaughtered chicken	https://doi.org/10.1016/j.cmi.2021.01.006
E17	SRR11392782		Hung Yen	PRJNA614455	Escherichia coli	Pig	https://doi.org/10.1016/j.cmi.2021.01.006
E83	SRR11392783		Hanoi	PRJNA614455	Escherichia coli	Slaughtered chicken	https://doi.org/10.1016/j.cmi.2021.01.006
E82	SRR11392784		Hanoi	PRJNA614455	Escherichia coli	Slaughtered chicken	https://doi.org/10.1016/j.cmi.2021.01.006
E81	SRR11392785		Hanoi	PRJNA614455	Escherichia coli	Slaughtered chicken	https://doi.org/10.1016/j.cmi.2021.01.006
E80	SRR11392786		Hanoi	PRJNA614455	Escherichia coli	Slaughtered chicken	https://doi.org/10.1016/j.cmi.2021.01.006
E8	SRR11392787		Hung Yen	PRJNA614455	Escherichia coli	Slaughtered pig	https://doi.org/10.1016/j.cmi.2021.01.006
E79	SRR11392788		Hanoi	PRJNA614455	Escherichia coli	Slaughtered chicken	https://doi.org/10.1016/j.cmi.2021.01.006
E78	SRR11392789		Hanoi	PRJNA614455	Escherichia coli	Slaughtered chicken	https://doi.org/10.1016/j.cmi.2021.01.006
E77	SRR11392790		Hanoi	PRJNA614455	Escherichia coli	Environment	https://doi.org/10.1016/j.cmi.2021.01.006
E76	SRR11392791		Hanoi	PRJNA614455	Escherichia coli	Slaughtered chicken	https://doi.org/10.1016/j.cmi.2021.01.006
E72	SRR11392792		Hanoi	PRJNA614455	Escherichia coli	Slaughtered chicken	https://doi.org/10.1016/j.cmi.2021.01.006
E16	SRR11392793		Hung Yen	PRJNA614455	Escherichia coli	Pig	https://doi.org/10.1016/j.cmi.2021.01.006
E70	SRR11392794		Hanoi	PRJNA614455	Escherichia coli	Environment	https://doi.org/10.1016/j.cmi.2021.01.006
E69	SRR11392795		Hanoi	PRJNA614455	Escherichia coli	Environment	https://doi.org/10.1016/j.cmi.2021.01.006
E68	SRR11392796		Hanoi	PRJNA614455	Escherichia coli	Environment	https://doi.org/10.1016/j.cmi.2021.01.006
E67	SRR11392797		Hanoi	PRJNA614455	Escherichia coli	Slaughtered chicken	https://doi.org/10.1016/j.cmi.2021.01.006
E66	SRR11392798		Hanoi	PRJNA614455	Escherichia coli	Slaughtered chicken	https://doi.org/10.1016/j.cmi.2021.01.006
E65	SRR11392799		Hanoi	PRJNA614455	Escherichia coli	Slaughtered chicken	https://doi.org/10.1016/j.cmi.2021.01.006
E64	SRR11392800		Hanoi	PRJNA614455	Escherichia coli	Slaughtered chicken	https://doi.org/10.1016/j.cmi.2021.01.006
E27	SRR11392802		Hanoi	PRJNA614455	Escherichia coli	Chicken	https://doi.org/10.1016/j.cmi.2021.01.006
E26	SRR11392813		Hanoi	PRJNA614455	Escherichia coli	Chicken	https://doi.org/10.1016/j.cmi.2021.01.006
E24	SRR11392824		Hanoi	PRJNA614455	Escherichia coli	Chicken	https://doi.org/10.1016/j.cmi.2021.01.006
E63	SRR11392833		Hanoi	PRJNA614455	Escherichia coli	Slaughtered chicken	https://doi.org/10.1016/j.cmi.2021.01.006
E62	SRR11392835		Hanoi	PRJNA614455	Escherichia coli	Slaughtered chicken	https://doi.org/10.1016/j.cmi.2021.01.006
E61	SRR11392836		Hanoi	PRJNA614455	Escherichia coli	Slaughtered chicken	https://doi.org/10.1016/j.cmi.2021.01.006
E15	SRR11392837		Hung Yen	PRJNA614455	Escherichia coli	Pig	https://doi.org/10.1016/j.cmi.2021.01.006
E59	SRR11392838		Hanoi	PRJNA614455	Escherichia coli	Slaughtered chicken	https://doi.org/10.1016/j.cmi.2021.01.006
E54	SRR11392839		Hanoi	PRJNA614455	Escherichia coli	Slaughtered chicken	https://doi.org/10.1016/j.cmi.2021.01.006
E53	SRR11392840		Hanoi	PRJNA614455	Escherichia coli	Slaughtered chicken	https://doi.org/10.1016/j.cmi.2021.01.006
E52	SRR11392841		Hanoi	PRJNA614455	Escherichia coli	Slaughtered chicken	https://doi.org/10.1016/j.cmi.2021.01.006
E51	SRR11392842		Hanoi	PRJNA614455	Escherichia coli	Slaughtered chicken	https://doi.org/10.1016/j.cmi.2021.01.006
E50	SRR11392843		Hanoi	PRJNA614455	Escherichia coli	Slaughtered chicken	https://doi.org/10.1016/j.cmi.2021.01.006
E5	SRR11392844		Hung Yen	PRJNA614455	Escherichia coli	Slaughtered pig	https://doi.org/10.1016/j.cmi.2021.01.006
E49	SRR11392845		Hanoi	PRJNA614455	Escherichia coli	Slaughtered chicken	https://doi.org/10.1016/j.cmi.2021.01.006
E48	SRR11392846		Hanoi	PRJNA614455	Escherichia coli	Slaughtered chicken	https://doi.org/10.1016/j.cmi.2021.01.006
E47	SRR11392847		Hanoi	PRJNA614455	Escherichia coli	Slaughtered chicken	https://doi.org/10.1016/j.cmi.2021.01.006
E14	SRR11392848		Hung Yen	PRJNA614455	Escherichia coli	Pig	https://doi.org/10.1016/j.cmi.2021.01.006
E46	SRR11392849		Hanoi	PRJNA614455	Escherichia coli	Slaughtered chicken	https://doi.org/10.1016/j.cmi.2021.01.006
E45	SRR11392850		Hanoi	PRJNA614455	Escherichia coli	Slaughtered chicken	https://doi.org/10.1016/j.cmi.2021.01.006
E43	SRR11392851		Hanoi	PRJNA614455	Escherichia coli	Slaughtered chicken	https://doi.org/10.1016/j.cmi.2021.01.006
E42	SRR11392852		Hanoi	PRJNA614455	Escherichia coli	Slaughtered chicken	https://doi.org/10.1016/j.cmi.2021.01.006
E40	SRR11392853		Hanoi	PRJNA614455	Escherichia coli	Environment	https://doi.org/10.1016/j.cmi.2021.01.006
E4	SRR11392854		Hung Yen	PRJNA614455	Escherichia coli	Slaughtered pig	https://doi.org/10.1016/j.cmi.2021.01.006
E39	SRR11392855		Hanoi	PRJNA614455	Escherichia coli	Slaughtered chicken	https://doi.org/10.1016/j.cmi.2021.01.006
E38	SRR11392856		Hanoi	PRJNA614455	Escherichia coli	Slaughtered chicken	https://doi.org/10.1016/j.cmi.2021.01.006
E36	SRR11392857		Hanoi	PRJNA614455	Escherichia coli	Slaughtered chicken	https://doi.org/10.1016/j.cmi.2021.01.006
E35	SRR11392858		Hanoi	PRJNA614455	Escherichia coli	Slaughtered chicken	https://doi.org/10.1016/j.cmi.2021.01.006
E13	SRR11392859		Hung Yen	PRJNA614455	Escherichia coli	Pig	https://doi.org/10.1016/j.cmi.2021.01.006
E34	SRR11392868		Hanoi	PRJNA614455	Escherichia coli	Slaughtered chicken	https://doi.org/10.1016/j.cmi.2021.01.006
E32	SRR11392879		Hanoi	PRJNA614455	Escherichia coli	Chicken	https://doi.org/10.1016/j.cmi.2021.01.006
E31	SRR11392890		Hanoi	PRJNA614455	Escherichia coli	Chicken	https://doi.org/10.1016/j.cmi.2021.01.006
E22	SRR11392911		Hanoi	PRJNA614455	Escherichia coli	Chicken	https://doi.org/10.1016/j.cmi.2021.01.006
E19	SRR11392922		Hung Yen	PRJNA614455	Escherichia coli	Pig	https://doi.org/10.1016/j.cmi.2021.01.006
E30	SRR11392929		Hanoi	PRJNA614455	Escherichia coli	Chicken	https://doi.org/10.1016/j.cmi.2021.01.006
E29	SRR11392940		Hanoi	PRJNA614455	Escherichia coli	Chicken	https://doi.org/10.1016/j.cmi.2021.01.006
E28	SRR11392951		Hanoi	PRJNA614455	Escherichia coli	Chicken	https://doi.org/10.1016/j.cmi.2021.01.006
E23	SRR11392962		Hanoi	PRJNA614455	Escherichia coli	Chicken	https://doi.org/10.1016/j.cmi.2021.01.006
E11	SRR11392963		Hung Yen	PRJNA614455	Escherichia coli	Environment	https://doi.org/10.1016/j.cmi.2021.01.006
E10	SRR11392964		Hung Yen	PRJNA614455	Escherichia coli	Environment	https://doi.org/10.1016/j.cmi.2021.01.006
