## Supplementary Table 2 for "Ecological and molecular drivers of ESBL plasmid dissemination in *Enterobacteriaceae* in Vietnam"

### Sheet: Sheet1
Plasmid ID	Source	CTX-M variant	Country	Accession/Study
p13.1	Reference from PLSDB	CTX-M-27	Israel	MK295829.1
p461	Reference from PLSDB	CTX-M-15	Israel	MK295823.1
p56	Reference from PLSDB	CTX-M-14	Israel	MK295834.1
p7.2.1	Reference from PLSDB	CTX-M-15		MK125034.1
pB14	Reference from PLSDB	CTX-M-27	Israel	MK295832.1
pB28	Reference from PLSDB	CTX-M-15	Israel	MK295820.1
pB9	Reference from PLSDB	CTX-M-27	Israel	MK295817.1
pU1	Reference from PLSDB	CTX-M-15	Israel	MK295825.1
pU60	Reference from PLSDB	CTX-M-15	Israel	MK295818.1
p1-09-02E	Reference from PLSDB	CTX-M-27	Viet Nam	NZ_AP022651.1
pEC545_3	Reference from PLSDB	CTX-M-27		HG941719.1
pMH15-269M_4	Reference from PLSDB	CTX-M-15	Viet Nam	NZ_AP023341.1
pAR437	Reference from PLSDB	CTX-M-15		NZ_CP029107.1
pEC517_1	Reference from PLSDB	CTX-M-15	Brazil	NZ_CP018964.1
pMO	Reference from PLSDB	CTX-M-27		MG886288.1
pKP27-MPH	Reference from PLSDB	CTX-M-15	Viet Nam	NZ_CP041640.1
pKP27-NDM4	Reference from PLSDB	CTX-M-14	Viet Nam	NZ_CP041642.1
pVNCKp83	Reference from PLSDB	CTX-M-15	Viet Nam	NZ_LC549808.1
pWP3-W18-ESBL-07_1	Reference from PLSDB	CTX-M-27	Japan	NZ_AP021999.1
pC0079	Reference from PLSDB	CTX-M-27	Japan	NZ_LC520274.1
pMB2	Reference from PLSDB	CTX-M-15		NZ_MK492688.1
pHNHN21	Reference from PLSDB	CTX-M-55	China	NZ_KX246267.1
p0346_1	Reference from PLSDB	CTX-M-55		NZ_CP066367.1
LHM10-1_1	Reference from PLSDB	N/A	China	NZ_CP037904.1
pABW_A32a	Reference from PLSDB	CTX-M-65	Switzerland	NZ_CP067304.1
21838	Human gut plasmid	CTX-M-27	Viet Nam	This study
21964	Human gut plasmid	CTX-M-14	Viet Nam	This study
21993	Human gut plasmid	CTX-M-27	Viet Nam	This study
22338	Human gut plasmid	CTX-M-14	Viet Nam	This study
22360	Human gut plasmid	CTX-M-27	Viet Nam	This study
22574	Human gut plasmid	CTX-M-27	Viet Nam	This study
22623	Human gut plasmid	CTX-M-27	Viet Nam	This study
22757	Human gut plasmid	CTX-M-27	Viet Nam	This study
22884	Human gut plasmid	CTX-M-27	Viet Nam	This study
22898	Human gut plasmid	CTX-M-27	Viet Nam	This study
22899	Human gut plasmid	CTX-M-27	Viet Nam	This study
22913	Human gut plasmid	CTX-M-27	Viet Nam	This study
22931	Human gut plasmid	CTX-M-55	Viet Nam	This study
22959	Human gut plasmid	CTX-M-27	Viet Nam	This study
22966	Human gut plasmid	CTX-M-55	Viet Nam	This study
23108	Human gut plasmid	CTX-M-27	Viet Nam	This study
23123	Human gut plasmid	CTX-M-27	Viet Nam	This study
23183	Human gut plasmid	CTX-M-27	Viet Nam	This study
23200	Human gut plasmid	CTX-M-27	Viet Nam	This study
23232	Human gut plasmid	CTX-M-27	Viet Nam	This study
23236	Human gut plasmid	CTX-M-27	Viet Nam	This study
23239	Human gut plasmid	CTX-M-15	Viet Nam	This study
23242	Human gut plasmid	CTX-M-14	Viet Nam	This study
23244	Human gut plasmid	CTX-M-27	Viet Nam	This study
p20386_ERR1822544_17	ExPEC ST131	CTX-M-27	Viet Nam	This study
p25416_ERR1822445_18	ExPEC ST131	CTX-M-14	Viet Nam	This study
p28541_ERR1822432_22	ExPEC ST131	CTX-M-14	Viet Nam	This study
p38912_ERR1822395_21	ExPEC ST131	CTX-M-55	Viet Nam	This study
p40931_ERR1822501_14	ExPEC ST131	CTX-M-174	Viet Nam	This study
