## Supplementary Table 3 for "Ecological and molecular drivers of ESBL plasmid dissemination in *Enterobacteriaceae* in Vietnam"

### Sheet: Sheet1
	Median of pairwise SNP difference within and between clades (min - max)
	C1	C2	C3	C4	C5
C1	1 (0-5)	111 (28-158)	727 (169-965)	241 (100-262)	1781 (805-2223)
C2	111 (28-158)	2 (0-14)	638 (240-913)	282 (155-356)	1682 (1166-2197)
C3	727 (169-965)	638 (240-913)	448 (0-723)	584 (183-931)	1706 (1134-2194)
C4	241 (100-262)	282 (155-356)	584 (183-931)	3 (0-9)	1816 (1285-2258)
C5	1781 (805-2223)	1682 (1166-2197)	1706 (1134-2194)	1816 (1285-2258)	270 (3-574)
