## Supplementary Table 4 for "Ecological and molecular drivers of ESBL plasmid dissemination in *Enterobacteriaceae* in Vietnam"

### Sheet: Sheet1
	Median of pairwise SNP difference within and between pMLST (min - max)
pMLST1	ST16	ST167	ST3	ST12	ST2	ST55	ST183	ST286
ST16	3 (0-32)	228 (25-380)	1022 (391-1068)	1442 (558-1507)	1248 (508-1300)	1025 (374-1055)	1610 (594-1666)	1109 (432-1145)
ST167	228 (25-380)	7 (1-14)	720 (195-879)	925 (339-1096)	791 (262-940)	878 (302-1073)	1393 (440-1678)	917 (288-1123)
ST3	1022 (391-1068)	720 (195-879)	1 (0-6)	753 (731-761)	503 (489-523)	1327 (1311-1343)	1149 (1133-1157)	1226 (1218-1242)
ST12	1442 (558-1507)	925 (339-1096)	753 (731-761)	1 (1-1)	884 (878-891)	1641 (1632-1651)	1353 (1351-1355)	1694 (1684-1705)
ST2	1248 (508-1300)	791 (262-940)	503 (489-523)	884 (878-891)		1539 (1539-1539)	1306 (1306-1306)	1445 (1445-1445)
ST55	1025 (374-1055)	878 (302-1073)	1327 (1311-1343)	1641 (1632-1651)	1539 (1539-1539)		1285 (1285-1285)	780 (780-780)
ST183	1610 (594-1666)	1393 (440-1678)	1149 (1133-1157)	1353 (1351-1355)	1306 (1306-1306)	1285 (1285-1285)		1207 (1207-1207)
ST286	1109 (432-1145)	917 (288-1123)	1226 (1218-1242)	1694 (1684-1705)	1445 (1445-1445)	780 (780-780)	1207 (1207-1207)
